# Relationships among High School Student-Athletes’ Mental Health, Stressors, and Social Support during the COVID-19 Pandemic in Japan

**DOI:** 10.1101/2021.11.25.21266885

**Authors:** Kaori Yamaguchi, Eriko Katagami, Ryoji Shinohara, Taishi Tsuji, Zentaro Yamagata, Hironobu Tsuchiya

## Abstract

**Objectives:** The impact of the spread of COVID-19 on the mental health and its mitigating factors of high school athletes is not fully understood. The aims of this study were 1) to describe the psychological distress and stressors experienced by high school athletes during the COVID-19 pandemic and to elucidate the relationships between them and 2) to determine the relationship between psychological distress and social support.

**Methods:** Participants of this cross-sectional study were recruited from public high schools in East Japan. We conducted either an online or paper-based questionnaire survey from July 12 to 31, 2020, and used data collected from 3017 high school student athletes (valid response rate: 88.7%) for the analyses. We evaluated psychological distress (K6 ≥10), stressors to athletes during the COVID-19 pandemic (SAC-19), and perceived social support from others. Logistic regression analysis was used to calculate odds ratios (OR) and 95% confidence intervals (CI) for developing psychological distress.

**Results:** Among the participants, 764 (25.3%) experienced psychological distress. Among the five factors extracted from the SAC-19, self-restraint requests (OR = 1.03, 95% CI: 1.01– 1.04), pressure from the surrounding environment (OR = 1.15, 95% CI: 1.12–1.18), and difficulties in maintaining athletic activities (OR = 1.16, 95% CI: 1.12–1.21) increased the risk of psychological distress. On the other hand, participants who were satisfied with the support from family members (OR = 0.77, 95% CI: 0.67–0.90), teammates (the same grade) (OR = 0.81, 95% CI: 0.67–0.98), and coaches and instructors (OR = 0.77, 95% CI: 0.65–0.91) showed lower psychological distress.

**Conclusions:** During the COVID-19 pandemic, high school athletes experienced more psychological distress than usual. Stressors such as self-restraint requests, pressure from the surrounding environment, and difficulties in maintaining athletic activities increased the risk. On the other hand, social support from family members, teammates (the same grade), and coaches and instructors can help alleviate these stressors.
