## Supplementary Table 1-4 for "Relationships among High School Student-Athletes’ Mental Health, Stressors, and Social Support during the COVID-19 Pandemic in Japan"

### Sheet: Suppl. Table 1
Supplementary Table 1. Comparison of characteristics between male and female
	Male (n = 1726)		Female (n = 1291)		P
Psychological distress (n, %)
Kessler-6 score ≥10	440	0.254925	324	0.250968	0.805
Stress response (mean, SD)
Stress Response Scale for Athletes	31.2352	13.6119	33.3323	13.3172	<0.001
SAC-19 (mean, SD)
Restriction on sport activities	16.573	7.38261	16.1631	7.17136	0.1267
Self-restraint request	11.5006	4.65675	12.0629	4.33621	0.0007
Fear of exposure to COVID-19	6.971	3.48792	7.77267	3.01758	<0.001
Pressure from the surrounding environment	6.22365	2.56264	6.32482	2.32944	0.2648
Difficulties in maintaining athletic activities	5.0185	2.25447	5.1575	2.09477	0.0843
Social support, satisfied (n, %)
Familiy	1184	0.685979	959	0.742835	0.001
Classmates and friends	1215	0.70394	966	0.748257	0.007
Teachers	1038	0.60139	729	0.564679	0.043
Teammates (the same grade)	1214	0.70336	943	0.730442	0.103
Teammates (other grades)	1168	0.676709	930	0.720372	0.01
Coaches and instructors	1097	0.635574	817	0.632843	0.878
SAC-19: Stressors for Athletes during the COVID-19 pandemic.

### Sheet: Suppl. Table 2
Supplementary Table 2. Comparison of characteristics among competitive levels
	Regional competition (n = 1253)		Prefecture competition (entry) (n = 1120)		Prefecture competition (winners) or higher (n = 644)		P
Psychological distress (n, %)
Kessler-6 score ≥10	333	0.265762	270	0.241071	161	0.25	0.377
Stress response (mean, SD)
Stress Response Scale for Athletes	32.0048	13.6084	32.5214	13.4519	31.705	13.4889	0.4315
SAC-19 (mean, SD)
Restriction on sport activities	14.4125	7.16783	17.3047	7.01044	18.6823	7.04841	<0.001
Self-restraint request	11.4602	4.60769	11.7214	4.44713	12.3224	4.47353	<0.001
Fear of exposure to COVID-19	7.23159	3.29319	7.32687	3.36178	7.45216	3.29032	0.3857
Pressure from the surrounding environment	6.01448	2.54963	6.41829	2.39797	6.49492	2.37387	<0.001
Difficulties in maintaining athletic activities	4.63696	2.15899	5.29898	2.15001	5.55168	2.15677	<0.001
Social support, satisfied (n, %)
Familiy	870	0.694334	790	0.705357	483	0.75	0.037
Classmates and friends	881	0.703113	796	0.710714	504	0.782609	0.001
Teachers	708	0.565044	656	0.585714	403	0.625776	0.039
Teammates (the same grade)	872	0.69593	801	0.715179	484	0.751553	0.04
Teammates (other grades)	841	0.671189	784	0.7	473	0.734472	0.016
Coaches and instructors	764	0.609737	719	0.641964	431	0.669255	0.031
SAC-19: Stressors for Athletes during the COVID-19 pandemic.

### Sheet: Suppl. Table 3
Supplementary Table 3. Comparison of characteristics among school grades
	1st grade (n = 1274)		2nd grade (n = 1221)		3rd grade (n = 522)		P
Psychological distress (n, %)
Kessler-6 score ≥10	284	0.22292	312	0.255528	168	0.321839	<0.001
Stress response (mean, SD)
Stress Response Scale for Athletes	30.7355	13.143	33.0008	13.641	33.5115	13.8775	<0.001
SAC-19 (mean, SD)
Restriction on sport activities	14.9269	7.347	16.9616	7.01225	18.6679	7.05693	<0.001
Self-restraint request	11.3947	4.59287	11.6623	4.42521	12.7715	4.47594	<0.001
Fear of exposure to COVID-19	7.22798	3.35116	7.29668	3.23264	7.56469	3.42707	0.1445
Pressure from the surrounding environment	6.09105	2.50789	6.35757	2.41413	6.48422	2.45689	0.0022
Difficulties in maintaining athletic activities	4.72092	2.16634	5.26162	2.138	5.51985	2.2279	<0.001
Social support, satisfied (n, %)
Familiy	929	0.729199	862	0.705979	352	0.67433	0.061
Classmates and friends	935	0.733909	875	0.716626	371	0.710728	0.497
Teachers	762	0.598116	694	0.568387	311	0.595785	0.281
Teammates (the same grade)	922	0.723705	873	0.714988	362	0.693487	0.436
Teammates (other grades)	939	0.737049	822	0.673219	337	0.645594	<0.001
Coaches and instructors	872	0.684458	706	0.578215	336	0.643678	<0.001
SAC-19: Stressors for Athletes during the COVID-19 pandemic.

### Sheet: Suppl. Table 4
Supplementary Table 4. Associations between stress response and demographic characteristics, stressors for athletes, and social support.
	Model 1					Model 2					Model 3
	B	95% CI		P		B	95% CI		P		B	95% CI		P
Gender
Male	0	(ref.)				0	(ref.)				0	(ref.)
Female	2.17524	1.19521	3.15528	<0.001		1.52145	0.612234	2.43066	0.001		1.68472	0.804223	2.56522	<0.001
School grade
1st grade	0	(ref.)				0	(ref.)				0	(ref.)
2nd grade	2.28384	1.21157	3.35611	<0.001		1.81616	0.833955	2.79837	<0.001		1.32468	0.365343	2.28401	0.007
3rd grade	2.80351	1.37493	4.2321	<0.001		2.45838	1.13702	3.77974	<0.001		1.66189	0.381811	2.94198	0.011
Type of sports
Racket sports	0	(ref.)				0	(ref.)				0	(ref.)
Ball games	-0.227008	-1.41783	0.963815	0.709		-0.853379	-1.94756	0.240798	0.126		-0.199903	-1.26866	0.86885	0.714
Budo and martial arts	1.7357	-0.392097	3.86349	0.11		0.744458	-1.18933	2.67825	0.45		0.827858	-1.08467	2.74038	0.396
Individual sports (e.g., track and field)	-1.10726	-2.53183	0.317313	0.128		-1.54712	-2.85072	-0.243531	0.02		-0.89585	-2.16602	0.374318	0.167
Dance	0.42343	-3.2626	4.10946	0.822		0.95519	-2.40632	4.3167	0.577		1.17904	-2.24756	4.60563	0.5
Competitive level
Regional	0	(ref.)				0	(ref.)				0	(ref.)
Prefecture (entry)	0.0021254	-1.13619	1.14044	0.997		-0.401034	-1.45728	0.655207	0.457		-0.376157	-1.39264	0.640332	0.468
Prefecture (winners) or higher	-0.808276	-2.14485	0.5283	0.236		-1.20031	-2.44064	0.040023	0.058		-1.03355	-2.23704	0.169949	0.092
SAC-19 (per unit)
Restriction on sport activities						-0.40414	-0.489243	-0.319037	<0.001		-0.298856	-0.382178	-0.215533	<0.001
Self-restraint request						0.0492763	-0.0794472	0.178	0.453		0.123111	-0.002589	0.248811	0.055
Fear of exposure to COVID-19						-0.0383416	-0.199623	0.12294	0.641		0.0477282	-0.107192	0.202648	0.546
Pressure from the surrounding environment						1.62508	1.35897	1.89118	<0.001		1.36391	1.09994	1.62789	<0.001
Difficulties in maintaining athletic activities						1.71626	1.40951	2.02302	<0.001		1.6883	1.39244	1.98416	<0.001
Social support (ref. each of "not satisfied")
Familiy											-2.15818	-3.39275	-0.923615	0.001
Classmates and friends											-0.594519	-2.06707	0.878034	0.429
Teachers											-1.77985	-2.86905	-0.690652	0.001
Teammates (the same grade)											-3.01545	-4.4708	-1.56011	<0.001
Teammates (other grades)											-0.349699	-1.63187	0.932475	0.593
Coaches and instructors											-1.57879	-2.71139	-0.4462	0.006
CI: confidence interval, SAC-19: Stressors for Athletes during the COVID-19.
n = 3017
